# Proteomic signatures of the *APOE ε4* and *APOE ε2* genetic variants and Alzheimer’s disease

**DOI:** 10.1101/2025.08.04.25332945

**Authors:** Lina Lu, Alexa Pichet Binette, Ines Hristovska, Shorena Janelidze, Bart Smets, Irene Cumplido Mayoral, Aparna Vasanthakumar, Britney Milkovich, Rik Ossenkoppele, Varsha Krish, Farhad Imam, Sebastian Palmqvist, Jacob Vogel, Erik Stomrud, Oskar Hansson, Niklas Mattsson-Carlgren

## Abstract

The ε4 and ε2 alleles of the Apolipoprotein E (*APOE*) gene confer opposite genetic risks for Alzheimer’s disease (AD), but their underlying molecular mechanisms remain poorly characterized in humans. To resolve this, we systematically profiled *APOE*-associated proteomic alterations across five cohorts—including the Global Neurodegeneration Proteomics Consortium (GNPC), BioFINDER-2, the Alzheimer’s Disease Neuroimaging Initiative (ADNI), the Parkinson’s Progression Markers Initiative (PPMI), and UK Biobank (UKB)—using SomaLogic and OLINK platforms in plasma and cerebrospinal fluid (CSF) from over 10,000 individuals. Using GNPC (plasma SomaLogic, N=4,045), we mapped a comprehensive *APOE*-protein network and applied mediation modeling to classify genotype-related signals as upstream mediators, downstream consequences, or *APOE*-specific changes. We then leveraged CSF beta-amyloid (Aβ) biomarker data from BioFINDER-2 (plasma SomaLogic, N=1,421) to improve temporal resolution and isolate early, Aβ-independent proteomic programs. In the Aβ-individuals, *APOE4* was linked to cell cycle and chromatin remodeling, while *APOE2* was associated with mitochondrial regulation and DNA repair. Mediation analyses nominated proteins such as S100A13, TBCA, SPC25 for *APOE4*, and APOB, SNAP23 for *APOE2* as candidate upstream effectors, supported by CSF validation (ADNI, SomaLogic, N=666), brain transcriptomic co-expression, and AD GWAS colocalization. Longitudinal CSF data from PPMI confirmed the temporal stability of several *APOE*-associated proteins. Cross-platform comparisons (UKB plasma OLINK, N=4,820, and BF2 CSF OLINK, N=1,475) revealed matrix- and assay-specific heterogeneity, underscoring challenges in reproducibility. Together, our results delineate allele-specific, temporally structured proteomic signatures that precede AD pathology, offering insight into *APOE*-driven molecular pathways and potential therapeutic targets for early intervention.
