## Supplement Table 4 for "Proteomic signatures of the *APOE ε4* and *APOE ε2* genetic variants and Alzheimer’s disease"

### Sheet: APOE-protein-spatial-correlatio
	Spatial Autoccorelation with Aβ				Spatial Autocorelation with APOE for APOE4 associated proteins in GNPC					Spatial Autocorelation with APOE for APOE2 associated proteins in GNPC
Gene name	AbPET_Abpos_raw_correlation	Spatially_naive_p	SA_corrected_p	Aβ_p_adjusted	APOEraw_correlation	Spatially_naive_p	SA_corrected_p	APOE_p_adjusted	APOE4_Category	APOE_raw_correlation	Spatially_naive_p	SA_corrected_p	APOE_p_adjusted	APOE2_Category
A1BG	0.628495	0	0	0.886866	0.124112	0.095	0.612	0	APOE4-associated(undivided)
ABR	0.424363	0	0.001	0.843822	0.206989	0.004	0.274	0.003172	APOE4=>AD=>protein partial
ABRAXAS2	-0.01422	0.846	0.874	0.894909	-0.04874	0.476	0.642	0.921582	APOE4=>AD=>protein total
ACHE	-0.15248	0.035	0.354	0.9568	0.047613	0.519	0.803	0.470296	APOE4=>AD=>protein total
ADA	0.26524	0	0	0.931914	0.025942	0.704	0.704	0	APOE4=>AD=>protein total
ADAM11	0.051237	0.505	0.563	0.844356	0.078507	0.286	0.4	0.670498	APOE4=>protein=>AD partital
ADAM28	0.458566	0	0.002	0.886866	-0.11057	0.135	0.627	0.005795	APOE4-specific
ADPGK	-0.12053	0.105	0.229	0.843822	-0.11878	0.113	0.348	0.326636	APOE4=>AD=>protein total
AGFG1	0.013571	0.86	0.9	0.97509	-0.01714	0.819	0.881	0.940329	APOE4=>AD=>protein total
AIMP1	-0.43551	0	0	0.843822	-0.12524	0.08	0.331	0	APOE4=>AD=>protein partial
AKR1C4	0.247575	0.002	0.169	0.999	-0.00348	0.963	0.981	0.253845	APOE4-associated(undivided)
AKT2	0.017373	0.808	0.886	0.886866	-0.05654	0.424	0.619	0.928912	AD-specific	0.017373	0.814	0.889	0.916609	AD-specific
ALDH6A1	0.68283	0	0	0.843822	0.217535	0.004	0.199	0	APOE4=>AD=>protein partial
ALDOC	0.105063	0.14	0.466	0.886866	-0.08088	0.272	0.625	0.577401	APOE4=>AD=>protein partial
AMY2A	-0.05394	0.462	0.68	0.886866	-0.08649	0.237	0.531	0.768736	APOE4=>AD=>protein partial
ANKRA2	-0.04793	0.508	0.745	0.843822	-0.19448	0.005	0.254	0.818388	APOE4=>AD=>protein total
ANTXR2	0.00273	0.974	0.964	0.726054	-0.15362	0.037	0.073	0.969268	APOE4=>AD=>protein partial
AP2B1	0.634654	0	0	0.844356	0.173286	0.019	0.405	0	APOE4=>AD=>protein total
APOC1	0.054692	0.418	0.805	0.982679						0.688285	0	0	0	APOE2=>AD=>protein partial
APOD	0.143494	0.038	0.031	0.843822	-0.0635	0.385	0.352	0.064818	APOE4=>AD=>protein total
APOL1	-0.37516	0	0	0.97509	-0.02189	0.77	0.882	0	APOE4=>AD=>protein total
APOM	0.666624	0	0	0.889916	0.10341	0.161	0.635	0	APOE4-specific
ARAF	-0.08444	0.23	0.328	0.982679						0.130321	0.073	0.111	0.182436	APOE2-specific
ARFGAP1	0.178816	0.011	0.034	0.843822	-0.11805	0.105	0.207	0.069899	APOE4-associated(undivided)	0.178816	0.016	0.042	0.088253	APOE2-specific
ARL1	0.070421	0.33	0.409	0.843822	-0.10754	0.166	0.209	0.527552	APOE4-specific
ARL2	-0.07321	0.324	0.41	0.4784	-0.22914	0	0.013	0.527552	APOE4=>protein=>AD partital	-0.07321	0.325	0.425	0.514964	APOE2=>protein=>AD partital
ARNT	-0.05472	0.429	0.669	0.982679						-0.01946	0.775	0.864	0.8964	APOE2=>AD=>protein partial
ASB13	-0.65241	0	0	0.843822	-0.25236	0.001	0.304	0	APOE4=>AD=>protein partial
ASGR1	-0.35788	0	0	0.886866	0.094923	0.183	0.526	0	APOE4=>AD=>protein total
ATE1	-0.10424	0.124	0.425	0.979943	-0.01176	0.859	0.934	0.541176	APOE4=>AD=>protein partial
ATOX1	0.546565	0	0.001	0.932867	0.095433	0.178	0.714	0.003172	APOE4=>AD=>protein partial
ATP5MF	0.254441	0	0.167	0.995343	-0.00607	0.932	0.971	0.252905	APOE4-associated(undivided)
ATP5PB	0.053027	0.49	0.751	0.999	0.001554	0.982	0.994	0.820083	APOE4-associated(undivided)
ATXN10	0.095913	0.186	0.558	0.982679						0.286034	0	0.049	0.099195	APOE2=>AD=>protein partial
AUH	-0.515	0	0	0.843822	-0.18937	0.005	0.28	0	APOE4=>AD=>protein partial	-0.515	0	0	0	APOE2=>AD=>protein partial
AURKA	-0.0244	0.738	0.811	0.982679						-0.09659	0.188	0.241	0.330628	APOE2-specific
BCAN	0.795773	0	0	0.886866	0.100181	0.174	0.606	0	APOE4=>AD=>protein partial
BCDIN3D	-0.11164	0.122	0.221	0.843822	-0.14749	0.041	0.11	0.318933	APOE4-associated(undivided)	-0.11164	0.114	0.246	0.334721	APOE2-specific
BCL2A1	0.310814	0	0.164	0.886866	0.146116	0.051	0.517	0.250423	APOE4-associated(undivided)
BIRC2	-0.14461	0.049	0.138	0.843822	-0.14407	0.047	0.201	0.2208	APOE4-specific	-0.14461	0.045	0.13	0.209515	APOE2-specific
BMPR2	-0.09828	0.161	0.172	0.979943	-0.00732	0.931	0.923	0.257301	APOE4=>AD=>protein partial	-0.09828	0.164	0.173	0.258721	APOE2=>protein=>AD partital
BPTF	-0.09	0.222	0.523	0.843822	-0.14689	0.039	0.297	0.635195	APOE4-specific
BSG	0.146503	0.036	0.137	0.886866	0.076443	0.293	0.475	0.220157	APOE4=>AD=>protein total
BTG1	0.177742	0.015	0.143	0.886866	-0.083	0.269	0.577	0.225854	APOE4-specific	0.177742	0.016	0.148	0.231774	APOE2-specific
BTN3A3	-0.43772	0	0	0.843822	-0.22095	0.001	0.122	0	AD-specific
C14orf93	0.324534	0	0	0.843822	-0.10367	0.153	0.176	0	APOE4=>AD=>protein partial
C1GALT1	0.32322	0	0.026	0.886866	0.117695	0.118	0.499	0.055628	APOE4=>AD=>protein total
C1QBP	-0.17862	0.015	0.116	0.886866	-0.07094	0.32	0.586	0.193158	APOE4=>AD=>protein total
C1QL1	0.675555	0	0	0.843822	0.275798	0	0.276	0	APOE4=>AD=>protein partial
C3orf18	-0.61742	0	0	0.886866	-0.12411	0.08	0.56	0	APOE4=>AD=>protein total
CAB39	-0.55184	0	0	0.843822	-0.23265	0	0.268	0	APOE4=>AD=>protein total
CABP7	0.30199	0	0.001	0.843822	-0.16317	0.022	0.195	0.003172	APOE4=>AD=>protein partial
CALR	-0.00344	0.965	0.979	0.982679						0.409412	0	0	0	APOE2=>protein=>AD partital
CAMK2A	-0.17915	0.015	0.283	0.97509	0.027486	0.706	0.869	0.385719	APOE4=>AD=>protein total
CAPN13	0.099423	0.162	0.234	0.97509	-0.01996	0.793	0.859	0.3312	APOE4=>AD=>protein partial	0.099423	0.164	0.272	0.361216	APOE2=>protein=>AD partital
CAPNS1	0.262699	0.001	0.139	0.886866	0.148602	0.038	0.481	0.221437	APOE4=>AD=>protein total
CARD19	-0.20993	0.003	0.027	0.670286	-0.20807	0.004	0.051	0.057434	APOE4=>AD=>protein partial
CBL	0.545269	0	0	0.843822	0.101087	0.175	0.359	0	APOE4=>AD=>protein total
CBLN2	0.081924	0.261	0.737	0.843822	0.328435	0	0.162	0.818388	APOE4=>AD=>protein partial
CCDC24	0.449991	0	0	0.843822	0.19746	0.006	0.275	0	APOE4-specific	0.449991	0	0	0	APOE2-specific
CD58	0.350151	0	0.006	0.886866	0.094962	0.175	0.574	0.015549	APOE4-specific
CDA	-0.2195	0.003	0.005	0.886866	-0.05195	0.495	0.542	0.013237	APOE4-associated(undivided)	-0.2195	0.002	0.004	0.012528	APOE2-specific
CDH11	0.460291	0	0.042	0.932867	0.099798	0.17	0.715	0.083097	APOE4=>AD=>protein total
CDK5RAP3	0.041207	0.585	0.63	0.844356	-0.06922	0.356	0.411	0.731371	APOE4=>protein=>AD partital	0.041207	0.55	0.584	0.682704	APOE2-specific
CDK8	-0.21158	0.003	0.035	0.7636						-0.14054	0.056	0.16	0.245926	APOE2=>protein=>AD partital
CES1	0.119453	0.087	0.085	0.932867	0.02791	0.72	0.71	0.148246	APOE4=>AD=>protein partial
CHCHD7	-0.15198	0.034	0.241	0.9296						-0.14063	0.058	0.196	0.281914	APOE2-specific
CHGB	-0.00649	0.924	0.953	0.889916	-0.07277	0.32	0.636	0.960833	APOE4-associated(undivided)
CHL1	0.194123	0.011	0.195	0.843822	0.259071	0	0.104	0.28704	APOE4=>AD=>protein partial
CHST10	0.139781	0.054	0.141	0.982679						-0.0036	0.956	0.97	0.980909	APOE2-specific
CKAP2	-0.57585	0	0	0.843822	-0.17843	0.019	0.217	0	APOE4=>AD=>protein partial
CLEC4G	0.067459	0.344	0.689	0.982679						0.264483	0	0.03	0.0664	APOE2=>protein=>AD partital
CLPS	0.258512	0.001	0.14	0.976657	0.026787	0.748	0.9	0.222069	APOE4=>AD=>protein partial
CLUAP1	-0.02684	0.703	0.744	0.843822	-0.10694	0.13	0.272	0.818388	APOE4=>AD=>protein total	-0.02684	0.723	0.732	0.794196	APOE2=>AD=>protein partial
CLUL1	0.07204	0.335	0.625	0.97509	0.026271	0.74	0.884	0.730159	APOE4=>AD=>protein partial
CMC4	-0.33305	0	0	0.332						0.118819	0.088	0.087	0.150438	APOE2-specific
CNN1	-0.23849	0	0.033	0.843822	0.13209	0.061	0.291	0.068225	APOE4=>AD=>protein partial
CNN2	0.063854	0.381	0.472	0.9568	-0.02103	0.78	0.81	0.580923	APOE4=>AD=>protein total
CNTFR	-0.12302	0.105	0.4	0.9568	-0.03878	0.582	0.777	0.51831	APOE4=>AD=>protein partial
CNTN1	0.476426	0	0.039	0.886866	0.212284	0.002	0.454	0.077578	APOE4-associated(undivided)
COASY	-0.14799	0.044	0.216	0.843822	-0.14604	0.049	0.292	0.314182	APOE4=>AD=>protein partial	-0.14799	0.047	0.209	0.294017	APOE2=>protein=>AD partital
COL9A3	-0.18172	0.013	0.238	0.886866	-0.12525	0.091	0.453	0.335571	APOE4-specific
COMTD1	0.542153	0	0	0.843822	0.238093	0.001	0.302	0	APOE4=>AD=>protein partial
COPS2	0.006234	0.937	0.943	0.886866	-0.0756	0.322	0.466	0.955989	APOE4=>AD=>protein partial
COPS7B	0.079478	0.31	0.244	0.886866	-0.03657	0.615	0.612	0.341414	APOE4-associated(undivided)
COPS8	0.088415	0.251	0.44	0.9568	-0.03045	0.686	0.81	0.556426	APOE4=>AD=>protein partial	0.088415	0.225	0.414	0.509067	APOE2=>protein=>AD partital
COTL1	-0.04919	0.5	0.538	0.490667	-0.19982	0.008	0.018	0.647007	APOE4=>AD=>protein partial
CPE	0.544988	0	0	0.843822	0.220936	0.004	0.266	0	APOE4=>AD=>protein partial
CPLX1	-0.62689	0	0	0.843822	-0.26461	0.001	0.338	0	APOE4=>AD=>protein total
CPLX2	-0.25883	0	0.282	0.714353	-0.39193	0	0.066	0.385719	APOE4=>AD=>protein partial
CPNE7	0.272848	0	0.25	0.982679						0.626818	0	0.001	0.003388	APOE2-specific
CRADD	-0.07101	0.327	0.674	0.982679						0.166918	0.021	0.356	0.451115	APOE2-specific
CRIP1	0.285548	0	0.002	0.628667	0.230636	0	0.041	0.005795	APOE4-associated(undivided)	0.285548	0	0.005	0.014821	APOE2-specific
CRYZL1	0.326838	0	0.008	0.903398	0.073748	0.303	0.653	0.020027	APOE4-associated(undivided)	0.326838	0	0.005	0.014821	APOE2-specific
CSDC2	-0.34137	0	0.035	0.982679						-0.39061	0	0.006	0.017172	APOE2-specific
CSNK1D	0.279755	0	0.002	0.9568	-0.03036	0.662	0.783	0.005795	APOE4-specific
CTF1	0.017723	0.787	0.808	0.954262	0.023402	0.761	0.752	0.861867	APOE4=>protein=>AD partital	0.017723	0.819	0.822	0.86362	APOE2-associated(undivided)
CTHRC1	-0.34782	0	0	0.97509	-0.01941	0.798	0.885	0	APOE4-specific
CYB5R3	0.515329	0	0	0.999	-0.00393	0.962	0.985	0	APOE4=>AD=>protein partial
CYLD	-0.0539	0.461	0.562	0.843822	-0.1269	0.087	0.209	0.670498	APOE4=>AD=>protein total
DCUN1D5	0.222549	0.002	0.276	0.886866	0.112793	0.111	0.612	0.380358	APOE4-associated(undivided)
DDHD2	-0.63793	0	0	0.844356	-0.1607	0.034	0.413	0	APOE4-specific
DEAF1	0.582613	0	0	0.843822	0.22847	0.002	0.311	0	APOE4-associated(undivided)	0.582613	0	0	0	APOE2-specific
DEFB118	-0.17904	0.01	0.053	0.928058	-0.0378	0.619	0.691	0.100536	APOE4=>AD=>protein total
DGKB	0.348245	0	0.012	0.1472	0.421913	0	0.002	0.028863	APOE4=>AD=>protein partial
DHRS3	0.287674	0	0.004	0.700387	-0.24102	0.001	0.059	0.010745	APOE4-specific
DHRS9	0.383374	0	0.036	0.9568	0.072848	0.323	0.771	0.072791	APOE4=>AD=>protein partial	0.383374	0	0.043	0.089225	APOE2=>protein=>AD partital
DHX58	0.557981	0	0	0.843822	0.253979	0	0.282	0	APOE4-specific
DKKL1	0.062339	0.42	0.448	0.982679						-0.13321	0.066	0.06	0.110667	APOE2-specific
DLD	-0.34869	0	0.005	0.999	-0.00012	1	0.999	0.013237	APOE4-specific
DLL1	-0.06025	0.414	0.589	0.982679						0.041704	0.578	0.698	0.787664	APOE2-specific
DMKN	-0.55778	0	0.013	0.97509	-0.05908	0.406	0.861	0.030667	APOE4=>AD=>protein partial	-0.55778	0	0.007	0.019695	APOE2=>protein=>AD partital
DNAJC1	0.508991	0	0	0.886866	0.121502	0.087	0.552	0	APOE4=>AD=>protein total
DNAJC18	-0.18975	0.013	0.051	0.886866	-0.07592	0.323	0.523	0.097244	APOE4-associated(undivided)
DNPEP	0.199786	0.006	0.022	0.97509	-0.02192	0.749	0.882	0.047905	APOE4-associated(undivided)	0.199786	0.006	0.035	0.075455	APOE2-specific
DPYSL3	0.709655	0	0	0.843822	0.329295	0	0.217	0	APOE4=>AD=>protein partial
DSCC1	-0.22248	0.001	0.287	0.982679						-0.51887	0	0	0	APOE2-specific
DSTN	-0.06536	0.369	0.668	0.886866	0.119308	0.115	0.506	0.765807	APOE4-associated(undivided)
DUSP26	-0.02832	0.709	0.742	0.905636	-0.04048	0.551	0.658	0.818388	APOE4=>AD=>protein partial	-0.02832	0.703	0.707	0.787664	APOE2=>protein=>AD partital
ECM1	-0.65263	0	0	0.844356	-0.23399	0	0.389	0	APOE4=>AD=>protein partial
EDN1	0.367934	0	0.07	0.982679						0.459785	0	0.012	0.030646	APOE2=>AD=>protein partial
EEF1G	0.464224	0	0	0.912586	-0.07272	0.333	0.676	0	APOE4=>AD=>protein total
EFCAB1	0.36304	0	0.133	0.982679						0.606034	0	0	0	APOE2-associated(undivided)
EFHD1	0.190013	0.011	0.051	0.97509	-0.01636	0.813	0.862	0.097244	APOE4-associated(undivided)
EFNB1	0.258459	0	0.014	0.804465	0.202718	0.002	0.094	0.032815	APOE4=>AD=>protein partial
EGLN3	-0.14508	0.05	0.071	0.982679						0.376534	0	0	0	APOE2-specific
EHBP1	-0.28513	0	0.051	0.9568	-0.04816	0.52	0.766	0.097244	APOE4=>AD=>protein total
EHMT2	0.182714	0.013	0.089	0.9568	0.037412	0.623	0.802	0.153765	APOE4=>AD=>protein partial
EIF4G1	0.076547	0.291	0.577	0.982679						0.203808	0.001	0.044	0.090173	APOE2=>AD=>protein partial
ELL2	-0.31968	0	0	0.97509	-0.01776	0.803	0.863	0	APOE4-specific
EMC10	-0.23071	0.002	0.093	0.982679						-0.04173	0.563	0.737	0.794429	APOE2-specific
EMC2	-0.25978	0.001	0	0.7636						0.137601	0.064	0.035	0.075455	APOE2=>protein=>AD partital
EMC4	-0.09123	0.183	0.493	0.982679						-0.06537	0.375	0.553	0.65105	APOE2-specific
EML2	-0.21525	0.004	0.215	0.982679						-0.4537	0	0	0	APOE2-specific
ENDOU	0.689236	0	0	0.843822	0.135366	0.065	0.319	0	APOE4-specific
EPHA4	-0.156	0.041	0.161	0.844356	0.121989	0.09	0.385	0.248941	APOE4=>protein=>AD partital
EPHX2	0.63494	0	0	0.886866	0.117467	0.105	0.451	0	APOE4=>AD=>protein partial
ERP29	-0.13216	0.076	0.195	0.843822	-0.12157	0.092	0.317	0.28704	APOE4=>AD=>protein partial
EYA2	0.733073	0	0	0.843822	0.240745	0.002	0.186	0	APOE4=>AD=>protein partial	0.733073	0	0	0	APOE2-specific
EZR	0.776249	0	0	0.843822	0.231475	0.001	0.234	0	APOE4=>AD=>protein total
F8	-0.13127	0.062	0.114	0.976657	0.01107	0.879	0.9	0.190691	APOE4=>AD=>protein partial
FAM177A1	0.412791	0	0.001	0.911173	-0.07991	0.284	0.67	0.003172	APOE4-specific
FAM20A	-0.16847	0.026	0.489	0.982679						-0.4513	0	0.051	0.102	APOE2-specific
FAM210A	0.096199	0.194	0.508	0.979943	-0.01662	0.827	0.928	0.623147	APOE4-associated(undivided)
FAM50A	0.067503	0.361	0.526	0.886866	-0.06818	0.354	0.528	0.636737	APOE4-associated(undivided)
FBLIM1	-0.29402	0	0.037	0.843822	-0.17203	0.017	0.293	0.074	APOE4-specific
FBLN7	-0.49349	0	0	0.942439	-0.07784	0.269	0.735	0	APOE4=>AD=>protein partial
FBXL4	-0.36644	0	0.055	0.843822	-0.22332	0.002	0.343	0.102222	AD-specific	-0.36644	0	0.053	0.104738	APOE2-specific
FCER2	-0.17098	0.015	0.036	0.976657	0.012206	0.856	0.895	0.072791	APOE4=>AD=>protein partial
FCGBP	0.614098	0	0	0.976657	-0.02702	0.708	0.904	0	APOE4-associated(undivided)
FDPS	0.315272	0	0.216	0.844356	0.23015	0.001	0.386	0.314182	APOE4=>AD=>protein partial
FGF8	-0.15853	0.033	0.125	0.843822	-0.10865	0.124	0.34	0.20354	APOE4-specific
FGFR1	0.233725	0.001	0.054	0.9568	-0.0317	0.709	0.813	0.101908	APOE4-specific
FLNA	0.434476	0	0	0.843822	0.164665	0.03	0.183	0	APOE4=>AD=>protein total
FMR1	-0.47134	0	0	0.979943	-0.01579	0.86	0.916	0	APOE4=>AD=>protein total	-0.47134	0	0	0	APOE2=>protein=>AD partital
FOLR2	0.455683	0	0.05	0.9568	0.065406	0.357	0.819	0.097244	APOE4-specific
FOXO1	0.536254	0	0	0.946833	-0.04151	0.565	0.741	0	APOE4-associated(undivided)	0.536254	0	0	0	APOE2-specific
FXYD6	0.570083	0	0	0.714971	0.390866	0	0.068	0	APOE4=>AD=>protein partial
GALE	-0.2609	0.001	0.167	0.886866	-0.15391	0.039	0.462	0.252905	APOE4=>protein=>AD partital	-0.2609	0	0.17	0.258721	APOE2-specific
GALK2	0.103078	0.152	0.188	0.592889	-0.20334	0.004	0.029	0.278968	APOE4-specific	0.103078	0.16	0.147	0.231774	APOE2-specific
GCK	0.005522	0.933	0.948	0.843822	0.133637	0.064	0.133	0.958418	APOE4-associated(undivided)
GCLM	-0.06903	0.369	0.701	0.982679						-0.48613	0	0	0	APOE2=>AD=>protein partial
GDF11	0.481156	0	0	0.886866	0.103697	0.156	0.467	0	APOE4=>AD=>protein partial
GFRA2	-0.44368	0	0.002	0.886866	-0.11325	0.105	0.564	0.005795	APOE4-specific
GHR	0.464809	0	0	0.844356	0.176313	0.025	0.375	0	APOE4=>AD=>protein total
GLTPD2	0.040729	0.561	0.632	0.886866	0.049683	0.501	0.629	0.731371	APOE4=>AD=>protein total
GLUD1	0.732672	0	0	0.843822	0.217911	0.003	0.194	0	APOE4-associated(undivided)
GLUD2	0.76733	0	0	0.843822	0.197026	0.003	0.283	0	APOE4=>AD=>protein partial
GMPPA	0.300993	0	0.003	0.886866	0.10096	0.175	0.464	0.008427	APOE4=>AD=>protein partial
GNAI3	-0.04428	0.543	0.571	0.982679						-0.05894	0.395	0.386	0.478179	APOE2-specific
GNAQ	0.259603	0	0.148	0.982679						0.202163	0.002	0.29	0.379055	APOE2-associated(undivided)
GOT1	-0.52032	0	0	0.843822	-0.15023	0.037	0.278	0	APOE4=>AD=>protein partial
GPD1L	-0.0086	0.891	0.942	0.843822	0.186106	0.013	0.121	0.955989	APOE4=>AD=>protein total
GPT2	0.713908	0	0	0.843822	0.188625	0.013	0.237	0	APOE4=>AD=>protein partial
GPX3	-0.1395	0.048	0.446	0.449778	0.483109	0	0.011	0.562082	APOE4=>AD=>protein partial
GSN	0.351099	0	0	0.886866	-0.06409	0.388	0.596	0	APOE4=>AD=>protein partial
GSTM1	0.678159	0	0	0.77981	0.232002	0	0.089	0	APOE4=>AD=>protein partial
GUSB	-0.05093	0.474	0.679	0.886866	-0.09029	0.225	0.452	0.768736	APOE4-associated(undivided)
HAT1	-0.06762	0.378	0.574	0.843822	-0.12768	0.08	0.299	0.679203	AD-specific
HAX1	0.172175	0.019	0.251	0.97509	-0.02865	0.699	0.875	0.348558	APOE4=>AD=>protein partial	0.172175	0.017	0.257	0.346846	APOE2-associated(undivided)
HBQ1	0.520222	0	0.012	0.886866	0.202713	0.001	0.484	0.028863	APOE4-associated(undivided)	0.520222	0	0.009	0.0249	APOE2=>AD=>protein partial
HBZ	0.448464	0	0	0.843822	0.216897	0.002	0.238	0	APOE4-specific
HCLS1	0.184483	0.011	0.146	0.184	-0.3701	0	0.003	0.227661	APOE4=>AD=>protein total
HDAC8	-0.14041	0.063	0.149	0.7268	-0.18826	0.006	0.079	0.231359	APOE4-associated(undivided)	-0.14041	0.061	0.182	0.26975	APOE2-specific
HECTD3	0.386556	0	0	0.9568	0.028931	0.691	0.81	0	APOE4-specific
HERC4	0.282985	0	0.046	0.843822	0.201601	0.006	0.23	0.090524	APOE4=>AD=>protein partial
HES5	0.76002	0	0	0.844356	0.219967	0.004	0.384	0	APOE4=>AD=>protein partial	0.76002	0	0	0	APOE2=>protein=>AD partital
HHIP	-0.1048	0.15	0.285	0.982679						0.09926	0.172	0.234	0.3237	APOE2-specific
HID1	0.152605	0.033	0.107	0.886866	-0.07233	0.327	0.498	0.180624	APOE4-specific	0.152605	0.039	0.088	0.150598	APOE2-specific
HLA-DRB3	0.011264	0.89	0.902	0.843822	-0.13445	0.067	0.161	0.940329	APOE4-associated(undivided)
HLA-E	0.338056	0	0	0.976657	0.017527	0.833	0.893	0	APOE4-specific
HMOX1	-0.03498	0.655	0.797	0.982679						0.15861	0.034	0.086	0.150274	APOE2-specific
HS3ST4	-0.07695	0.3	0.471	0.628667	-0.2099	0.003	0.04	0.580923	APOE4=>AD=>protein partial
HS3ST5	-0.45524	0	0	0.843822	-0.18142	0.01	0.303	0	APOE4=>AD=>protein partial
HS6ST2	-0.61172	0	0	0.490667	-0.38048	0	0.02	0	APOE4=>AD=>protein partial
HSD17B8	0.654349	0	0	0.886866	0.122625	0.104	0.521	0	APOE4-associated(undivided)	0.654349	0	0	0	APOE2-specific
HSPA12A	-0.40869	0	0	0.702545	-0.21954	0.005	0.063	0	APOE4=>AD=>protein partial
HSPA1L	-0.18216	0.01	0.035	0.886866	-0.05646	0.452	0.587	0.071556	APOE4=>AD=>protein partial	-0.18216	0.011	0.023	0.053775	APOE2=>protein=>AD partital
HYKK	0.082812	0.266	0.251	0.1472	-0.22403	0.002	0.002	0.348558	APOE4-associated(undivided)
HYOU1	0.263031	0.001	0	0.844356	-0.0678	0.381	0.407	0	APOE4=>AD=>protein partial	0.263031	0	0	0	APOE2=>protein=>AD partital
ICA1	-0.54242	0	0	0.886866	-0.1688	0.022	0.485	0	APOE4-specific	-0.54242	0	0	0	APOE2-specific
IFIT2	0.062521	0.392	0.58	0.886866	-0.0958	0.192	0.487	0.684103	APOE4-specific	0.062521	0.375	0.6	0.691667	APOE2-specific
IFNAR1	0.345772	0	0.004	0.979943	-0.01775	0.818	0.911	0.010745	APOE4=>AD=>protein total
IGFBP2	-0.54238	0	0	0.685241	-0.24866	0.001	0.054	0	APOE4=>AD=>protein partial
IGLL1	-0.33428	0	0.076	0.843822	-0.24104	0.002	0.222	0.134462	APOE4=>AD=>protein total
IL6ST	0.014129	0.836	0.906	0.843822	-0.17283	0.016	0.147	0.941831	APOE4-specific
ING4	0.016423	0.827	0.817	0.982679						0.187145	0.015	0.01	0.027213	APOE2-specific
INIP	-0.30823	0	0.021	0.886866	-0.11351	0.135	0.517	0.046	APOE4=>AD=>protein partial
IP6K2	-0.23483	0	0.241	0.843822	-0.3025	0	0.12	0.338504	APOE4-specific
IQCD	0.00833	0.909	0.955	0.982679						0.481615	0	0	0	APOE2-specific
IRF5	-0.08414	0.251	0.408	0.982679						0.208957	0.004	0.017	0.0415	APOE2-specific
ITGA3	0.249749	0	0.004	0.999	0.000572	0.994	0.999	0.010745	APOE4=>AD=>protein total
ITGB2	0.181305	0.018	0.231	0.932867	-0.06461	0.386	0.723	0.328216	APOE4=>AD=>protein total
ITM2B	0.052098	0.447	0.681	0.843822	0.196969	0.005	0.158	0.768736	APOE4=>AD=>protein partial	0.052098	0.459	0.706	0.787664	APOE2=>AD=>protein partial
ITPK1	-0.42678	0	0	0.9568	-0.05505	0.453	0.771	0	APOE4=>protein=>AD partital
JARID2	-0.40659	0	0.002	0.886866	-0.10268	0.163	0.579	0.005795	APOE4=>AD=>protein total
KCTD13	-0.09257	0.201	0.293	0.886866	0.059574	0.413	0.53	0.396412	APOE4=>AD=>protein partial
KCTD2	0.407137	0	0	0.886866	0.079245	0.262	0.615	0	APOE4=>AD=>protein partial	0.407137	0	0.001	0.003388	APOE2=>protein=>AD partital
KDSR	0.038977	0.6	0.699	0.843822	-0.10377	0.167	0.337	0.78186	APOE4=>AD=>protein total
KHDC1L	-0.11516	0.115	0.382	0.886866	-0.11697	0.123	0.477	0.498496	APOE4=>AD=>protein total
KIAA0319L	0.13773	0.054	0.076	0.931914	-0.02995	0.664	0.703	0.134462	APOE4-specific
KIF3A	0.062292	0.403	0.697	0.999	-0.00056	0.999	0.997	0.78186	APOE4=>AD=>protein partial
KITLG	-0.53897	0	0	0.979943	-0.01372	0.854	0.937	0	APOE4-associated(undivided)
KLK14	-0.15921	0.032	0.084	0.961924	0.021739	0.784	0.826	0.1472	APOE4=>AD=>protein total
KLK6	0.017419	0.819	0.872	0.753951	-0.19634	0.005	0.084	0.921582	APOE4=>AD=>protein total
KMT2C	-0.10478	0.157	0.217	0.982679						0.095666	0.187	0.192	0.279579	APOE2=>protein=>AD partital
KRT14	0.460681	0	0.002	0.886866	0.108714	0.113	0.605	0.005795	APOE4=>AD=>protein partial	0.460681	0	0.002	0.00651	APOE2=>protein=>AD partital
KRT19	0.195873	0.01	0.029	0.7015	0.193017	0.013	0.061	0.061333	APOE4=>AD=>protein partial	0.195873	0.01	0.026	0.058324	APOE2=>protein=>AD partital
LAMA2	-0.06279	0.382	0.767	0.886866	0.116456	0.103	0.597	0.832614	APOE4=>AD=>protein partial
LAT	-0.12856	0.077	0.449	0.886866	-0.09235	0.233	0.626	0.563932	APOE4-specific
LDLRAD4	-0.15434	0.029	0.368	0.982679						-0.26912	0	0.054	0.105459	APOE2-specific
LGALS3	0.68999	0	0	0.686933	0.253097	0	0.056	0	APOE4=>AD=>protein partial
LHB	-0.15803	0.037	0.12	0.9568	0.029654	0.687	0.802	0.197143	APOE4-associated(undivided)
LILRA4	0.061133	0.399	0.461	0.929333	0.035679	0.634	0.697	0.573135	APOE4=>AD=>protein partial
LMO4	-0.06808	0.364	0.649	0.843822	0.166454	0.027	0.357	0.74635	APOE4=>AD=>protein partial
LRRC3B	0.688068	0	0	0.843822	0.318396	0	0.178	0	APOE4=>AD=>protein partial
LRRK2	-0.39133	0	0.015	0.9568	-0.06162	0.457	0.804	0.034717	APOE4=>protein=>AD partital	-0.39133	0	0.021	0.0498	APOE2-specific
LRRN1	0.492382	0	0.004	0.844356	0.204719	0.004	0.374	0.010745	APOE4=>protein=>AD partital
MAD2L1BP	-0.04527	0.532	0.661	0.982679						-0.33264	0	0.001	0.003388	APOE2=>protein=>AD partital
MAGED1	0.432622	0	0.02	0.884	0.186075	0.006	0.442	0.044337	APOE4=>AD=>protein partial
MAK16	-0.193	0.006	0.016	0.843822	-0.12637	0.087	0.2	0.036346	APOE4=>AD=>protein partial
MAN1B1	0.520785	0	0.004	0.886866	0.118736	0.115	0.62	0.010745	APOE4-associated(undivided)
MAP1LC3B2	-0.17532	0.015	0.163	0.843822	-0.13782	0.055	0.334	0.250423	APOE4=>AD=>protein partial
MAPK6	-0.48225	0	0	0.844356	-0.14694	0.043	0.398	0	APOE4=>AD=>protein partial
MAPK8	-0.05177	0.484	0.538	0.843822	0.128444	0.068	0.186	0.647007	APOE4=>AD=>protein total	-0.05177	0.493	0.531	0.629614	APOE2=>protein=>AD partital
MAT2A	0.001796	0.979	0.984	0.9568	0.027436	0.708	0.769	0.984	APOE4=>AD=>protein partial
MBLAC2	0.205974	0	0.12	0.843822	0.185887	0.013	0.179	0.197143	APOE4=>AD=>protein partial	0.205974	0.008	0.097	0.16102	APOE2-specific
MCAM	-0.03169	0.681	0.782	0.844356	-0.11644	0.108	0.375	0.845754	APOE4-specific
MET	-0.20264	0.004	0.458	0.979943	-0.02168	0.755	0.94	0.571336	APOE4-associated(undivided)
METTL1	0.400767	0	0.013	0.983056	0.013343	0.861	0.95	0.030667	APOE4-specific	0.400767	0	0.012	0.030646	APOE2-specific
MICAL1	-0.00915	0.898	0.923	0.843822	0.189161	0.008	0.17	0.948782	APOE4=>AD=>protein total
MPP7	-0.15712	0.046	0.224	0.982679						-0.27174	0	0.012	0.030646	APOE2-specific
MRPL38	-0.00521	0.955	0.94	0.844356	-0.06252	0.379	0.366	0.955989	APOE4=>AD=>protein partial
MTMR7	0.009138	0.896	0.909	0.843822	-0.0932	0.218	0.265	0.942287	APOE4=>AD=>protein partial
MXRA8	0.654998	0	0	0.843822	0.271688	0	0.113	0	APOE4-specific	0.654998	0	0	0	APOE2-specific
MYSM1	0.062088	0.398	0.463	0.982679						-0.3252	0	0	0	APOE2=>protein=>AD partital
NAE1	-0.07726	0.32	0.481	0.982679						-0.16534	0.022	0.066	0.120396	APOE2=>AD=>protein partial
NAIF1	-0.19237	0.013	0.009	0.979943	-0.00651	0.932	0.938	0.022228	APOE4=>AD=>protein partial
NANP	-0.0154	0.841	0.803	0.982679						0.084967	0.237	0.197	0.281914	APOE2-specific
NCAM1	0.637008	0	0	0.886866	0.140384	0.063	0.474	0	APOE4=>AD=>protein partial
NEFL	-0.5533	0	0	0.886866	-0.12797	0.09	0.546	0	APOE4=>protein=>AD partital	-0.5533	0	0	0	APOE2-specific
NEGR1	-0.21779	0.002	0.131	0.905636	-0.08231	0.268	0.662	0.211439	APOE4-specific
NEIL1	-0.27116	0	0.183	0.886866	-0.12055	0.104	0.59	0.272648	APOE4-associated(undivided)
NEIL2	-0.03676	0.592	0.723	0.843822	-0.17122	0.017	0.201	0.806255	APOE4=>AD=>protein partial
NEURL4	0.033767	0.675	0.637	0.9568	0.023558	0.756	0.812	0.734846	APOE4-associated(undivided)	0.033767	0.653	0.633	0.724676	APOE2-specific
NMRK1	-0.10723	0.139	0.465	0.982679						-0.49349	0	0	0	APOE2=>protein=>AD partital
NOTCH1	0.045777	0.542	0.522	0.932867	-0.02973	0.703	0.725	0.635195	APOE4-associated(undivided)
NOTCH2	0.681107	0	0	0.63296	0.183933	0.009	0.043	0	APOE4-specific
NPFF	-0.06776	0.384	0.542	0.982679						0.203665	0.004	0.012	0.030646	APOE2=>protein=>AD partital
NPTX2	0.297723	0	0.013	0.843822	0.203555	0.005	0.152	0.030667	APOE4-specific	0.297723	0	0.005	0.014821	APOE2-specific
NPTXR	0.644507	0	0	0.843822	0.280652	0	0.174	0	APOE4=>AD=>protein total
NPY	0.045378	0.553	0.856	0.982679						0.438568	0	0.025	0.057639	APOE2=>AD=>protein partial
NRBP1	-0.06817	0.355	0.359	0.929333	0.038629	0.611	0.697	0.473143	APOE4=>AD=>protein partial	-0.06817	0.389	0.363	0.4565	APOE2-specific
NRP2	0.370611	0	0.021	0.9568	0.062295	0.415	0.769	0.046	APOE4-associated(undivided)
NRXN1	-0.22011	0.004	0.008	0.843822	0.130799	0.077	0.204	0.020027	AD-specific
NT5E	0.421533	0	0	0.843822	0.114964	0.118	0.342	0	APOE4=>AD=>protein total
NUDT7	0.091753	0.195	0.419	0.886866	-0.07256	0.301	0.596	0.535389	APOE4-specific
OCRL	0.050818	0.5	0.599	0.726564	0.184569	0.01	0.077	0.704256	APOE4=>AD=>protein total
OLFM3	0.060467	0.397	0.69	0.1472	0.376398	0	0.002	0.776514	APOE4=>AD=>protein total
OLR1	-0.39365	0	0.018	0.843822	-0.21434	0.004	0.292	0.040638	AD-specific
OSBPL1A	-0.53131	0	0	0.886866	-0.09343	0.21	0.577	0	APOE4=>AD=>protein total
OTULIN	-0.23537	0.002	0.073	0.843822	-0.18477	0.009	0.165	0.132335	APOE4=>protein=>AD partital	-0.23537	0	0.073	0.130301	APOE2=>protein=>AD partital
PACSIN1	0.225042	0.001	0.037	0.651077	0.245622	0.001	0.046	0.074	APOE4=>AD=>protein total
PCDHB10	-0.57491	0	0	0.911173	0.067005	0.35	0.671	0	APOE4=>AD=>protein partial	-0.57491	0	0	0	APOE2-specific
PCDHB7	-0.13219	0.081	0.164	0.843822	0.147049	0.042	0.127	0.250423	APOE4=>AD=>protein partial
PCSK7	0.035358	0.649	0.739	0.843822	-0.09854	0.169	0.334	0.818388	APOE4=>AD=>protein total
PCSK9	-0.10653	0.148	0.146	0.844356	0.0688	0.335	0.382	0.227661	APOE4-associated(undivided)
PDAP1	-0.13656	0.058	0.226	0.843822	-0.14857	0.042	0.254	0.323611	APOE4=>AD=>protein total
PDCD6IP	-0.17281	0.022	0.077	0.843822	-0.11683	0.109	0.33	0.135579	APOE4-specific
PDHB	0.042597	0.575	0.786	0.886866	0.100488	0.156	0.623	0.845754	APOE4-specific	0.042597	0.561	0.822	0.86362	APOE2-specific
PDIA3	0.626216	0	0	0.932867	-0.06546	0.362	0.72	0	APOE4=>protein=>AD partital
PDIA6	0.042166	0.54	0.565	0.184	-0.24463	0.001	0.004	0.67071	APOE4=>AD=>protein total
PDRG1	0.427985	0	0.019	0.983056	-0.01584	0.828	0.951	0.042376	APOE4=>AD=>protein total
PEAR1	-0.06806	0.367	0.36	0.979943	0.005459	0.951	0.932	0.473143	APOE4=>AD=>protein partial
PEBP1	0.101008	0.164	0.19	0.982679						-0.27549	0.001	0	0	APOE2=>protein=>AD partital
PEF1	-0.02923	0.698	0.763	0.954262	-0.0355	0.644	0.752	0.830722	APOE4=>AD=>protein partial	-0.02923	0.709	0.724	0.794196	APOE2=>protein=>AD partital
PHB2	0.028787	0.681	0.829	0.979943	-0.00999	0.881	0.925	0.881711	APOE4-specific	0.028787	0.685	0.78	0.83	APOE2=>protein=>AD partital
PHGDH	0.744404	0	0	0.844356	0.143806	0.038	0.369	0	AD-specific	0.744404	0	0	0	APOE2-specific
PHOSPHO2	0.088055	0.212	0.56	0.982679						-0.08208	0.267	0.502	0.599511	APOE2=>AD=>protein partial
PLA2G12B	0.074733	0.306	0.301	0.976657	-0.00678	0.931	0.9	0.404263	APOE4-specific
PLA2G7	0.04674	0.525	0.791	0.886866	-0.10292	0.153	0.604	0.847256	APOE4=>AD=>protein partial	0.04674	0.536	0.78	0.83	APOE2=>protein=>AD partital
PLS3	0.2756	0	0.003	0.843822	0.14001	0.061	0.267	0.008427	APOE4=>AD=>protein total
PLTP	0.893798	0	0	0.843822	0.229126	0.003	0.285	0	APOE4=>AD=>protein total
PLXNA1	0.351892	0	0.003	0	0.49161	0	0	0.008427	APOE4-associated(undivided)
PNPO	-0.00595	0.921	0.934	0.843822	-0.14261	0.052	0.112	0.955778	APOE4=>AD=>protein partial	-0.00595	0.933	0.95	0.967485	APOE2=>protein=>AD partital
POMC	-0.25618	0.001	0.151	0.982679						-0.18938	0.008	0.303	0.392953	APOE2-specific
POP7	-0.33327	0	0	0.886866	0.044684	0.551	0.622	0	APOE4=>AD=>protein partial	-0.33327	0	0	0	APOE2-specific
PPM1G	0.145461	0.042	0.218	0.9568	0.028689	0.703	0.811	0.315843	APOE4=>AD=>protein partial	0.145461	0.053	0.187	0.274708	APOE2=>protein=>AD partital
PPM1M	0.63328	0	0	0.843822	0.322671	0	0.214	0	APOE4=>AD=>protein total
PPP1R2	0.289967	0	0.011	0.97509	0.028513	0.674	0.866	0.026808	APOE4=>AD=>protein partial	0.289967	0	0.014	0.035212	APOE2=>protein=>AD partital
PPP1R3G	0.446344	0	0	0.886866	0.094414	0.2	0.504	0	APOE4-specific
PPP1R42	0.030295	0.681	0.832	0.986945						0.357713	0	0.002	0.00651	APOE2=>protein=>AD partital
PPP2R3A	0.235571	0.001	0.007	0.843822	0.130267	0.077	0.163	0.018014	APOE4=>AD=>protein partial
PPP2R5A	0.416776	0	0	0.843822	0.245097	0.001	0.118	0	APOE4=>AD=>protein partial
PPP4C	0.117929	0.096	0.095	0.836364	-0.11476	0.113	0.1	0.162605	APOE4=>AD=>protein total
PPTC7	-0.60766	0	0	0.84579	-0.21152	0.004	0.416	0	APOE4-associated(undivided)	-0.60766	0	0	0	APOE2-specific
PRDX6	0.095263	0.192	0.529	0.982679						0.723474	0	0	0	APOE2=>protein=>AD partital
PRKAA2	0.284703	0	0.093	0.843822	0.210128	0.005	0.266	0.159925	APOE4=>AD=>protein partial
PRKCD	0.648044	0	0	0.843822	0.322607	0	0.245	0	APOE4=>AD=>protein total
PRMT2	0.4803	0	0.002	0.844356	0.191962	0.009	0.405	0.005795	APOE4=>AD=>protein total
PRSS1	0.23223	0	0.033	0.97509	0.023624	0.739	0.885	0.068225	APOE4=>AD=>protein partial
PRSS8	0.141377	0.05	0.086	0.859341	0.077411	0.282	0.425	0.149283	APOE4=>AD=>protein partial
PSD	0.273372	0	0.003	0.905636	0.048031	0.497	0.66	0.008427	APOE4=>AD=>protein partial
PSMA1	-0.37251	0	0	0.843822	-0.12885	0.088	0.358	0	APOE4=>AD=>protein total
PSMB10	0.508172	0	0	0.999	0.003224	0.964	0.988	0	APOE4=>AD=>protein partial	0.508172	0	0	0	APOE2=>protein=>AD partital
PSMB9	-0.05577	0.439	0.597	0.982679						0.160299	0.029	0.071	0.128109	APOE2-specific
PSMC3IP	-0.31181	0	0.001	0.387333						-0.18007	0.007	0.077	0.135979	APOE2=>AD=>protein partial
PSME1	0.691162	0	0	0.843822	0.223029	0.002	0.355	0	APOE4-specific	0.691162	0	0	0	APOE2-associated(undivided)
PTHLH	0.515921	0	0	0.843822	0.256917	0	0.251	0	APOE4=>AD=>protein total
PTPMT1	0.081207	0.27	0.367	0.843822	-0.11987	0.09	0.264	0.480626	APOE4=>AD=>protein partial
PTPRD	-0.09147	0.209	0.427	0.490667	-0.24653	0	0.02	0.541848	APOE4-associated(undivided)
PYCR2	0.103901	0.144	0.258	0.886866	-0.06837	0.346	0.526	0.356932	APOE4=>AD=>protein total	0.103901	0.158	0.263	0.352081	APOE2=>protein=>AD partital
QTRT2	-0.00229	0.975	0.974	0.843822	-0.12054	0.096	0.271	0.976654	APOE4-associated(undivided)	-0.00229	0.972	0.981	0.981	APOE2=>protein=>AD partital
RAB11FIP3	-0.25013	0.001	0.146	0.886866	-0.11317	0.11	0.55	0.227661	APOE4=>AD=>protein partial
RAB14	-0.29686	0	0.002	0.628667	-0.21259	0.005	0.041	0.005795	APOE4=>AD=>protein partial	-0.29686	0	0.003	0.009577	APOE2=>AD=>protein partial
RAD51C	-0.33048	0	0.009	0.844356	-0.14136	0.055	0.406	0.022228	APOE4-specific
RARRES2	0.560801	0	0	0.844356	-0.06502	0.376	0.411	0	APOE4=>AD=>protein partial
RASSF2	-0.02086	0.785	0.88	0.843822	-0.19237	0.009	0.189	0.925257	APOE4=>AD=>protein partial	-0.02086	0.778	0.864	0.8964	APOE2=>protein=>AD partital
RDH16	0.103012	0.184	0.168	0.843822	-0.0761	0.319	0.36	0.253377	APOE4=>AD=>protein partial
RELB	0.110225	0.132	0.399	0.982679						-0.10118	0.15	0.337	0.430323	APOE2=>AD=>protein partial
RELN	0.33348	0	0.015	0.490667	0.335677	0	0.017	0.034717	APOE4-associated(undivided)
RET	-0.60681	0	0	0.843822	-0.2608	0	0.265	0	APOE4=>AD=>protein partial
RFNG	0.054724	0.459	0.385	0.886866	0.048289	0.514	0.479	0.500636	APOE4=>AD=>protein partial
RFPL3	-0.11837	0.1	0.398	0.982679						-0.39491	0	0	0	APOE2=>protein=>AD partital
RGMA	-0.17272	0.02	0.298	0.97509	0.037791	0.596	0.846	0.4017	APOE4-specific	-0.17272	0.021	0.281	0.370206	APOE2-specific
RGS19	0.243322	0.001	0.055	0.9568	0.038075	0.591	0.817	0.102222	APOE4=>AD=>protein total
RGS3	-0.01503	0.842	0.863	0.843822	0.088416	0.219	0.323	0.915228	APOE4=>AD=>protein partial
RGS8	0.345408	0	0.008	0.97509	-0.02375	0.731	0.874	0.020027	APOE4=>AD=>protein total
RHOG	0.167707	0.018	0.069	0.843822	-0.12784	0.073	0.237	0.126328	APOE4-associated(undivided)	0.167707	0.019	0.059	0.110045	APOE2-specific
RIPK1	-0.01446	0.86	0.935	0.886866	-0.0782	0.261	0.569	0.955778	APOE4=>AD=>protein partial
RND1	-0.39574	0	0	0.9568	0.045399	0.512	0.786	0	APOE4-specific
RNF122	0.032252	0.666	0.681	0.886866	-0.05326	0.465	0.509	0.768736	APOE4-specific	0.032252	0.675	0.665	0.756096	APOE2-specific
RNF149	0.075317	0.325	0.599	0.982679						0.13137	0.076	0.371	0.463053	APOE2=>AD=>protein partial
RNF25	0.161709	0.03	0.058	0.843822	0.106378	0.146	0.337	0.107256	APOE4=>AD=>protein total
RNF8	-0.24983	0	0.004	0.9568	-0.03144	0.671	0.819	0.010745	APOE4-associated(undivided)	-0.24983	0	0.001	0.003388	APOE2-specific
RNGTT	0.287343	0	0.026	0.999	-0.00204	0.986	0.99	0.055628	APOE4=>AD=>protein partial	0.287343	0	0.026	0.058324	APOE2=>protein=>AD partital
ROBO4	0.071005	0.338	0.632	0.982679						-0.00529	0.947	0.975	0.980909	APOE2-specific
RPN2	0.498036	0	0	0.979943	0.015277	0.858	0.925	0	APOE4=>AD=>protein partial	0.498036	0	0	0	APOE2=>protein=>AD partital
RPS6KB1	-0.53545	0	0	0.843822	-0.14687	0.038	0.348	0	APOE4=>AD=>protein total
RTN4RL1	0.400973	0	0.03	0.843822	0.218315	0.002	0.343	0.063086	APOE4=>AD=>protein partial
S100A13	0.788586	0	0	0.843822	0.217714	0.002	0.301	0	APOE4=>protein=>AD partital	0.788586	0	0	0	APOE2-specific
S100A6	0.306919	0	0.125	0.982679						0.452226	0	0.001	0.003388	APOE2=>AD=>protein partial
SAMD12	-0.26035	0	0.019	0.912586	-0.05841	0.416	0.677	0.042376	APOE4=>AD=>protein total	-0.26035	0	0.019	0.04571	APOE2=>protein=>AD partital
SCARF2	-0.08642	0.243	0.517	0.843822	-0.15298	0.034	0.266	0.63208	AD-specific
SELENOS	0.142922	0.054	0.124	0.998711	0.002612	0.974	0.977	0.202809	APOE4-associated(undivided)	0.142922	0.057	0.134	0.213885	APOE2-specific
SEMA6C	0.250916	0.002	0.006	0.983056	-0.0075	0.91	0.951	0.015549	APOE4=>AD=>protein partial	0.250916	0.001	0.015	0.037164	APOE2-associated(undivided)
SH2D3C	0.055089	0.449	0.547	0.886866	0.079192	0.291	0.465	0.655687	APOE4=>AD=>protein partial
SIRT1	-0.03274	0.666	0.751	0.843822	-0.11967	0.098	0.324	0.820083	APOE4=>AD=>protein total	-0.03274	0.639	0.729	0.794196	APOE2=>protein=>AD partital
SKP1	-0.03932	0.57	0.792	0.97509	0.026446	0.707	0.88	0.847256	APOE4=>AD=>protein partial
SLITRK3	-0.63957	0	0	0.844356	-0.18393	0.011	0.377	0	APOE4=>AD=>protein total
SLITRK6	0.356667	0	0.001	0.9568	-0.0366	0.595	0.766	0.003172	APOE4=>protein=>AD partital
SMARCC1	-0.01736	0.809	0.917	0.843822	-0.1766	0.014	0.354	0.94791	APOE4=>AD=>protein partial
SMIM24	0.351382	0	0.006	0.982679						0.148149	0.046	0.228	0.31805	APOE2=>protein=>AD partital
SMOC1	0.527874	0	0	0.899864	-0.08364	0.244	0.648	0	APOE4=>AD=>protein total
SNAP23	0.112524	0.117	0.099	0.628667	-0.13016	0.09	0.04	0.168667	APOE4=>AD=>protein partial	0.112524	0.123	0.092	0.154263	APOE2=>protein=>AD partital
SNRPF	0.058438	0.43	0.62	0.932867	-0.04296	0.559	0.716	0.726624	APOE4=>protein=>AD partital	0.058438	0.449	0.599	0.691667	APOE2=>AD=>protein partial
SNX27	0.100214	0.183	0.36	0.843822	-0.1382	0.057	0.204	0.473143	APOE4=>AD=>protein partial
SNX5	0.207721	0.004	0.011	0.988549	0.005531	0.95	0.959	0.026808	APOE4=>AD=>protein total
SNX7	0.273852	0.001	0.27	0.982679						0.593625	0	0	0	APOE2=>AD=>protein partial
SOD3	0.493662	0	0	0.886866	0.078613	0.282	0.614	0	APOE4=>AD=>protein total
SPARC	0.528855	0	0	0.886866	0.120002	0.084	0.612	0	APOE4=>AD=>protein partial	0.528855	0	0.001	0.003388	APOE2-specific
SPATC1L	0.254084	0.001	0.245	0.982679						0.629956	0	0	0	APOE2-specific
SPON1	0.261157	0	0.006	0.9568	-0.02755	0.703	0.805	0.015549	APOE4=>AD=>protein total
ST8SIA1	-0.69443	0	0	0.886866	-0.16297	0.023	0.517	0	APOE4=>protein=>AD partital	-0.69443	0	0	0	APOE2=>protein=>AD partital
STAR	-0.06652	0.37	0.759	0.982679						-0.55003	0	0.001	0.003388	APOE2-specific
STAT6	0.025197	0.748	0.784	0.592889	0.27607	0	0.026	0.845754	APOE4=>AD=>protein total
STK10	0.111836	0.139	0.417	0.976657	0.020378	0.744	0.905	0.53469	APOE4=>AD=>protein partial	0.111836	0.117	0.423	0.514964	APOE2-associated(undivided)
STX1A	0.456895	0	0.016	0.592889	0.452326	0	0.029	0.036346	APOE4=>AD=>protein partial
STXBP6	0.266094	0	0.048	0.843822	0.217251	0.002	0.167	0.093957	APOE4=>AD=>protein partial	0.266094	0	0.042	0.088253	APOE2=>protein=>AD partital
SUFU	0.416577	0	0	0.886866	0.087181	0.225	0.566	0	APOE4=>AD=>protein partial	0.416577	0	0.001	0.003388	APOE2=>AD=>protein partial
SUMF1	0.117352	0.098	0.629	0.982679						0.486254	0	0.006	0.017172	APOE2-associated(undivided)
SURF1	0.515269	0	0	0.995343	0.007202	0.906	0.969	0	APOE4-specific
SVIP	-0.16888	0.017	0.128	0.184	-0.32403	0	0.004	0.207507	APOE4=>AD=>protein total
SYTL4	0.631507	0	0	0.886866	0.131072	0.073	0.528	0	AD-specific	0.631507	0	0	0	APOE2-specific
TAGLN	0.290835	0	0.002	0.844356	0.098053	0.181	0.397	0.005795	APOE4=>AD=>protein partial
TBC1D24	0.467251	0	0.002	0.628667	0.401138	0	0.038	0.005795	APOE4=>AD=>protein partial	0.467251	0	0.001	0.003388	APOE2=>protein=>AD partital
TBCA	0.334156	0	0.075	0.886866	0.109295	0.137	0.621	0.133981	APOE4=>protein=>AD partital	0.334156	0	0.059	0.110045	APOE2-associated(undivided)
TCF12	0.436533	0	0	0.844356	-0.06991	0.348	0.409	0	APOE4=>protein=>AD partital	0.436533	0	0	0	APOE2-specific
THY1	0.239061	0	0.12	0.844356	0.137051	0.057	0.398	0.197143	APOE4=>AD=>protein total
TIMM13	0.497282	0	0	0.886866	0.112088	0.13	0.623	0	APOE4=>AD=>protein partial
TIMP4	0.548801	0	0	0.886866	0.146375	0.044	0.524	0	APOE4=>AD=>protein total
TMCC3	0.008855	0.91	0.923	0.843822	-0.15498	0.037	0.167	0.948782	APOE4=>protein=>AD partital	0.008855	0.901	0.932	0.955012	APOE2=>protein=>AD partital
TMUB1	0.144401	0.038	0.075	0.932867	0.027984	0.695	0.719	0.133981	APOE4-specific	0.144401	0.046	0.059	0.110045	APOE2-specific
TNFAIP8	-0.15709	0.036	0.051	0.654222	-0.17822	0.019	0.048	0.097244	APOE4=>AD=>protein partial
TNFRSF13C	0.36333	0	0.001	0.972075	-0.02795	0.703	0.84	0.003172	APOE4=>AD=>protein total
TNFSF13B	0.19477	0.01	0.224	0.843822	0.238641	0	0.171	0.322	APOE4=>AD=>protein total
TOM1L1	0.417333	0	0.074	0.843822	0.332364	0	0.181	0.13349	APOE4-specific	0.417333	0	0.059	0.110045	APOE2-specific
TP53I11	0.563885	0	0.001	0.886866	0.145922	0.047	0.557	0.003172	APOE4-associated(undivided)
TRADD	-0.11588	0.12	0.308	0	-0.35942	0	0	0.41216	APOE4=>AD=>protein partial	-0.11588	0.102	0.311	0.400202	APOE2=>protein=>AD partital
TRAPPC3	-0.02183	0.765	0.859	0.982679						-0.04004	0.56	0.718	0.794196	APOE2=>protein=>AD partital
TRAPPC6B	0.13542	0.067	0.323	0.886866	0.081752	0.265	0.582	0.430667	APOE4=>AD=>protein total
TSEN15	-0.34118	0	0	0.886866	-0.08094	0.276	0.537	0	APOE4-associated(undivided)
TSTA3	0.146244	0.041	0.482	0.982679						0.319972	0	0.126	0.205059	APOE2-specific
TYMSOS	0.084501	0.269	0.277	0.9568	-0.0235	0.738	0.791	0.380358	APOE4=>AD=>protein partial
UBA2	0.100484	0.159	0.263	0.982679						-0.1033	0.18	0.172	0.258721	APOE2=>protein=>AD partital
UBB	-0.07014	0.355	0.685	0.982679						0.272557	0	0.089	0.150755	APOE2=>protein=>AD partital
UBE2D2	0.128828	0.084	0.499	0.982679						0.25462	0	0.152	0.235813	APOE2-associated(undivided)
UBE2G2	-0.05612	0.471	0.631	0.843822	-0.17667	0.026	0.138	0.731371	APOE4=>AD=>protein partial
UBE2R2	0.263454	0	0.002	0.9568	-0.03816	0.612	0.775	0.005795	AD-specific
UBL3	-0.30548	0	0.016	0.628667	-0.29383	0	0.036	0.036346	APOE4=>AD=>protein partial
UGDH	-0.21651	0	0.055	0.886866	-0.08878	0.224	0.481	0.102222	APOE4=>AD=>protein total
UXS1	-0.07036	0.343	0.456	0.490667	-0.24826	0.001	0.015	0.570776	APOE4=>AD=>protein total
VBP1	0.402799	0	0.008	0.979943	0.020184	0.766	0.927	0.020027	APOE4=>AD=>protein total
VPS29	0.23953	0	0.203	0.886866	0.122419	0.097	0.588	0.297625	APOE4=>protein=>AD partital	0.23953	0	0.202	0.286598	APOE2-specific
VPS4B	-0.14912	0.05	0.059	0.843822	-0.10089	0.174	0.286	0.10856	APOE4=>AD=>protein partial
VPS53	-0.14355	0.055	0.286	0.843822	-0.14536	0.049	0.271	0.388369	APOE4=>AD=>protein total
VSTM1	-0.31036	0	0.071	0.843822	-0.23257	0	0.243	0.129347	APOE4=>AD=>protein partial
WARS2	-0.13265	0.062	0.087	0.9296						0.051415	0.486	0.48	0.577391	APOE2=>protein=>AD partital
WFIKKN2	-0.05804	0.408	0.677	0.843822	-0.14745	0.026	0.3	0.768736	APOE4-specific
WNT10B	0.60928	0	0	0.843822	0.316203	0	0.203	0	APOE4-associated(undivided)	0.60928	0	0	0	APOE2-specific
WWP1	-0.242	0.001	0.023	0.726564	-0.20774	0.003	0.077	0.049788	APOE4=>AD=>protein total
YWHAQ	0.283665	0	0.1	0.968177	0.041724	0.533	0.834	0.169585	APOE4=>AD=>protein partial
ZHX3	0.402117	0	0	0.884	0.069993	0.331	0.442	0	APOE4=>AD=>protein total
ZNF41	-0.16085	0.024	0.112	0.715556	-0.20598	0.005	0.07	0.188201	APOE4-specific
ZW10	-0.427	0	0	0.886866	-0.11052	0.113	0.51	0	APOE4=>protein=>AD partital	-0.427	0	0	0	APOE2-associated(undivided)
