## Supplement Table 6 for "Proteomic signatures of the *APOE ε4* and *APOE ε2* genetic variants and Alzheimer’s disease"

### Sheet: GNPC_Fig4bcd
Residual protein levels in CU by APOE genotype (eliminating the effects of age, gender, data contribution sites and mean protein levels on protein levels)						Statistical comparisons
.y.	group	n	mean	sd		.y.	group1	group2	n1	n2	statistic	df	p	p.adj	p.adj.signif
SPC25	22/23	307	-0.42641	0.420507		SPC25	22/23	24	307	70	-18.9399	93.5638	8.94e-34	5.36e-33	****
SPC25	24	70	0.771568	0.489626		SPC25	22/23	33	307	1407	-0.15176	384.218	0.879	1	ns
SPC25	33	1407	-0.42255	0.314906		SPC25	22/23	34	307	707	-40.6749	665.602	########	########	****
SPC25	34	707	0.799863	0.485163		SPC25	22/23	44	307	74	-27.9295	95.9717	7.08e-48	5.66e-47	****
SPC25	44	74	1.43142	0.533673		SPC25	24	33	70	1407	20.198	71.8677	2.38e-31	1.19e-30	****
LRRN1_1	22/23	306	-0.13104	0.212203		SPC25	24	34	70	707	-0.46158	82.9908	0.646	1	ns
LRRN1_1	24	69	0.21922	0.301942		SPC25	24	44	70	74	-7.73703	141.871	1.73e-12	5.19e-12	****
LRRN1_1	33	1403	-0.12842	0.196741		SPC25	33	34	1407	707	-60.8617	1013.74	0	0	****
LRRN1_1	34	701	0.234888	0.276849		SPC25	33	44	1407	74	-29.6144	75.6968	2.24e-43	1.57e-42	****
LRRN1_1	44	75	0.539922	0.352445		SPC25	34	44	707	74	-9.76647	86.1092	1.34e-15	5.36e-15	****
UNG	22/23	307	1.2773	0.486391		LRRN1_1	22/23	24	306	69	-9.14045	83.7587	3.17e-14	1.9e-13	****
UNG	24	69	1.29334	0.452253		LRRN1_1	22/23	33	306	1403	-0.19835	426.817	0.843	1	ns
UNG	33	1407	-0.2169	0.414164		LRRN1_1	22/23	34	306	701	-22.8488	746.936	4.93e-88	4.44e-87	****
UNG	34	707	-0.22762	0.484079		LRRN1_1	22/23	44	306	75	-15.8	87.5664	2.27e-27	1.82e-26	****
UNG	44	75	-0.20362	0.509727		LRRN1_1	24	33	69	1403	9.46558	70.8678	3.32e-14	1.9e-13	****
PCLAF	22/23	306	0.422276	0.394093		LRRN1_1	24	34	69	701	-0.41424	79.6667	0.68	1	ns
PCLAF	24	70	0.381625	0.306266		LRRN1_1	24	44	69	75	-5.87725	141.302	2.87e-08	8.61e-08	****
PCLAF	33	1406	-0.05943	0.425262		LRRN1_1	33	34	1403	701	-31.0482	1064	########	########	****
PCLAF	34	707	-0.09692	0.399054		LRRN1_1	33	44	1403	75	-16.2874	76.4847	1.41e-26	9.87e-26	****
PCLAF	44	75	-0.05129	0.460905		LRRN1_1	34	44	701	75	-7.25948	84.0541	1.79e-10	7.16e-10	****
FOXO1	22/23	307	0.279694	0.399118		UNG	22/23	24	307	69	-0.26253	106.354	0.793	1	ns
FOXO1	24	70	-0.0702	0.316861		UNG	22/23	33	307	1407	50.0147	408.256	########	########	****
FOXO1	33	1406	0.089942	0.341689		UNG	22/23	34	307	707	45.3325	579.38	########	########	****
FOXO1	34	707	-0.24737	0.308082		UNG	22/23	44	307	75	22.7567	109.275	2.89e-43	2.31e-42	****
FOXO1	44	74	-0.43949	0.27136		UNG	24	33	69	1407	27.1854	73.7024	3.72e-40	2.23e-39	****
PHGDH	22/23	307	0.350218	0.32545		UNG	24	34	69	707	26.4937	83.9558	1.55e-42	1.08e-41	****
PHGDH	24	70	-0.03567	0.206432		UNG	24	44	69	75	18.6704	141.821	4.9e-40	2.45e-39	****
PHGDH	33	1406	0.040419	0.243965		UNG	33	34	1407	707	0.503414	1236.86	0.615	1	ns
PHGDH	34	707	-0.1894	0.24448		UNG	33	44	1407	75	-0.22167	79.2948	0.825	1	ns
PHGDH	44	75	-0.37259	0.198782		UNG	34	44	707	75	-0.38944	88.7521	0.698	1	ns
VPS29	22/23	299	0.971482	0.40084		PCLAF	22/23	24	306	70	0.945741	127.046	0.346	1	ns
VPS29	24	70	0.751703	0.348169		PCLAF	22/23	33	306	1406	19.0983	472.59	1.11e-60	9.99e-60	****
VPS29	33	1406	-0.09285	0.233558		PCLAF	22/23	34	306	707	19.1798	585.923	5.37e-64	5.37e-63	****
VPS29	34	706	-0.26443	0.275356		PCLAF	22/23	44	306	75	8.19423	102.101	7.69e-13	4.61e-12	****
VPS29	44	75	-0.34478	0.315109		PCLAF	24	33	70	1406	11.5091	82.845	7.28e-19	5.1e-18	****
BIRC2_1	22/23	307	0.818093	0.375833		PCLAF	24	34	70	707	12.0958	93.8869	7.38e-21	5.9e-20	****
BIRC2_1	24	70	0.757455	0.370007		PCLAF	24	44	70	75	6.70207	129.496	5.71e-10	2.86e-09	****
BIRC2_1	33	1406	-0.12043	0.219979		PCLAF	33	34	1406	707	1.99293	1497.23	0.046	0.186	ns
BIRC2_1	34	706	-0.17409	0.207194		PCLAF	33	44	1406	75	-0.14959	80.8647	0.881	1	ns
BIRC2_1	44	75	-0.15923	0.254324		PCLAF	34	44	707	75	-0.82519	86.18	0.412	1	ns
S100A13	22/23	307	-0.26894	0.530553		FOXO1	22/23	24	307	70	7.91702	124.286	1.16e-12	5.8e-12	****
S100A13	24	70	-1.57451	0.275566		FOXO1	22/23	33	307	1406	7.73429	409.494	8.16e-14	4.9e-13	****
S100A13	33	1407	0.411682	0.524611		FOXO1	22/23	34	307	707	20.6235	471.158	8.14e-68	7.33e-67	****
S100A13	34	707	-0.40134	0.418578		FOXO1	22/23	44	307	74	18.4834	158.686	2.06e-41	1.65e-40	****
S100A13	44	75	-1.36948	0.48709		FOXO1	24	33	70	1406	-4.11106	77.208	9.74e-05	9.74e-05	****
BCDIN3D	22/23	307	-0.33987	0.531498		FOXO1	24	34	70	707	4.47344	82.4507	2.44e-05	4.88e-05	****
BCDIN3D	24	70	-1.32529	0.515285		FOXO1	24	44	70	74	7.49238	136.054	7.74e-12	3.1e-11	****
BCDIN3D	33	1407	0.386971	0.567827		FOXO1	33	34	1406	707	22.8828	1551.25	########	4.32e-99	****
BCDIN3D	34	707	-0.38268	0.636614		FOXO1	33	44	1406	74	16.124	85.6608	1.11e-27	7.77e-27	****
BCDIN3D	44	75	-1.02407	0.784938		FOXO1	34	44	707	74	5.7169	93.8495	1.28e-07	3.84e-07	****
TBCA	22/23	307	-0.0497	0.400534		PHGDH	22/23	24	307	70	12.495	157.932	2.38e-25	1.19e-24	****
TBCA	24	70	-0.76077	0.491324		PHGDH	22/23	33	307	1406	15.741	384.438	1.92e-43	1.34e-42	****
TBCA	33	1406	0.277518	0.379443		PHGDH	22/23	34	307	707	26.0363	462.307	1.14e-92	1.14e-91	****
TBCA	34	707	-0.34898	0.346621		PHGDH	22/23	44	307	75	24.4793	183.609	1.02e-59	8.16e-59	****
TBCA	44	75	-0.9993	0.310873		PHGDH	24	33	70	1406	-2.98189	78.911	0.004	0.004	**
ARL2	22/23	307	-0.29081	0.41397		PHGDH	24	34	70	707	5.8384	89.3265	8.38e-08	1.68e-07	****
ARL2	24	70	-0.64595	0.418014		PHGDH	24	44	70	75	9.99798	141.376	3.95e-18	1.58e-17	****
ARL2	33	1407	0.237348	0.505823		PHGDH	33	34	1406	707	20.4033	1412.13	2.66e-81	2.39e-80	****
ARL2	34	707	-0.22363	0.417465		PHGDH	33	44	1406	75	17.3115	86.3399	8.09e-30	4.85e-29	****
ARL2	44	75	-0.5513	0.393975		PHGDH	34	44	707	75	7.40878	99.3856	4.26e-11	1.28e-10	****
						VPS29	22/23	24	299	70	4.61378	115.882	1.03e-05	2.06e-05	****
						VPS29	22/23	33	299	1406	44.3409	342.206	########	########	****
						VPS29	22/23	34	299	706	48.6728	421.893	########	########	****
						VPS29	22/23	44	299	75	30.5095	140.515	7.51e-64	6.01e-63	****
						VPS29	24	33	70	1406	20.0713	72.1246	3.06e-31	1.22e-30	****
						VPS29	24	34	70	706	23.6942	77.7943	2.53e-37	1.26e-36	****
						VPS29	24	44	70	75	19.8357	139.05	2.24e-42	1.38e-41	****
						VPS29	33	34	1406	706	14.1903	1226.09	1.97e-42	1.38e-41	****
						VPS29	33	44	1406	75	6.82446	78.3972	1.66e-09	4.98e-09	****
						VPS29	34	44	706	75	2.12382	86.4329	0.036	0.036	*
						BIRC2_1	22/23	24	307	70	1.23369	103.986	0.22	0.597	ns
						BIRC2_1	22/23	33	307	1406	42.2042	353.062	########	########	****
						BIRC2_1	22/23	34	307	706	43.4721	389.275	########	########	****
						BIRC2_1	22/23	44	307	75	26.8744	162.815	9.6e-62	7.68e-61	****
						BIRC2_1	24	33	70	1406	19.6784	71.4488	1.45e-30	7.25e-30	****
						BIRC2_1	24	34	70	706	20.744	73.3502	2.06e-32	1.24e-31	****
						BIRC2_1	24	44	70	75	17.2677	121.279	1.79e-34	1.25e-33	****
						BIRC2_1	33	34	1406	706	5.49809	1489.5	4.51e-08	1.8e-07	****
						BIRC2_1	33	44	1406	75	1.29545	80.0176	0.199	0.597	ns
						BIRC2_1	34	44	706	75	-0.48896	84.7588	0.626	0.626	ns
						S100A13	22/23	24	307	70	29.1812	202.338	1.93e-74	1.54e-73	****
						S100A13	22/23	33	307	1407	-20.4058	446.069	7.42e-66	5.19e-65	****
						S100A13	22/23	34	307	707	3.87962	478.611	0.000119	0.000238	***
						S100A13	22/23	44	307	75	17.229	120.662	2.57e-34	1.03e-33	****
						S100A13	24	33	70	1407	-55.5069	95.9734	9.62e-75	8.66e-74	****
						S100A13	24	34	70	707	-32.1373	103.598	1.08e-55	6.48e-55	****
						S100A13	24	44	70	75	-3.1458	118.509	0.002	0.002	**
						S100A13	33	34	1407	707	38.6093	1721.73	########	########	****
						S100A13	33	44	1407	75	30.7323	83.4175	2.93e-47	1.46e-46	****
						S100A13	34	44	707	75	16.576	85.9929	1.64e-28	4.92e-28	****
						BCDIN3D	22/23	24	307	70	14.3536	105.142	1.6e-26	1.12e-25	****
						BCDIN3D	22/23	33	307	1407	-21.4397	471.034	1.15e-71	1.04e-70	****
						BCDIN3D	22/23	34	307	707	1.10776	689.957	0.268	0.268	ns
						BCDIN3D	22/23	44	307	75	7.15852	91.2291	2.01e-10	8.04e-10	****
						BCDIN3D	24	33	70	1407	-26.9982	77.5751	3.43e-41	2.74e-40	****
						BCDIN3D	24	34	70	707	-14.2651	91.2275	5.87e-25	2.94e-24	****
						BCDIN3D	24	44	70	75	-2.74885	128.689	0.007	0.014	*
						BCDIN3D	33	34	1407	707	27.1705	1280.54	########	########	****
						BCDIN3D	33	44	1407	75	15.3554	78.1829	2.58e-25	1.55e-24	****
						BCDIN3D	34	44	707	75	6.84181	84.6444	1.15e-09	3.45e-09	****
						TBCA	22/23	24	307	70	11.2838	91.0243	5.5e-19	1.65e-18	****
						TBCA	22/23	33	307	1406	-13.089	434.048	3.15e-33	2.2e-32	****
						TBCA	22/23	34	307	707	11.373	513.831	6.91e-27	2.76e-26	****
						TBCA	22/23	44	307	75	22.3135	140.599	4.8e-48	3.84e-47	****
						TBCA	24	33	70	1406	-17.4238	73.1555	9.5e-28	4.75e-27	****
						TBCA	24	34	70	707	-6.8455	75.9499	1.72e-09	3.44e-09	****
						TBCA	24	44	70	75	3.46571	115.2	0.000744	0.000744	***
						TBCA	33	34	1406	707	37.9635	1533.41	########	########	****
						TBCA	33	44	1406	75	34.2351	86.2002	5.87e-52	5.28e-51	****
						TBCA	34	44	707	75	17.0284	94.6332	1.44e-30	8.64e-30	****
						ARL2	22/23	24	307	70	6.4259	102.158	4.23e-09	1.69e-08	****
						ARL2	22/23	33	307	1407	-19.4147	525.7	1.05e-63	9.45e-63	****
						ARL2	22/23	34	307	707	-2.36829	586.366	0.018	0.036	*
						ARL2	22/23	44	307	75	5.08151	117.24	1.43e-06	4.29e-06	****
						ARL2	24	33	70	1407	-17.0685	79.3986	2.71e-28	1.9e-27	****
						ARL2	24	34	70	707	-8.06405	83.221	4.77e-12	2.86e-11	****
						ARL2	24	44	70	75	-1.40081	140.677	0.163	0.163	ns
						ARL2	33	34	1407	707	22.2731	1674.32	1.82e-96	1.82e-95	****
						ARL2	33	44	1407	75	16.621	87.5401	8.12e-29	6.5e-28	****
						ARL2	34	44	707	75	6.80865	92.5404	9.7e-10	4.85e-09	****

### Sheet: BF2soma_Fig5cd
Residual protein levels in Aβ by APOE genotype (eliminating the effects of age, gender, and mean protein levels on protein levels)						Statistical comparisons
.y.	group	n	mean	sd		.y.	group1	group2	n1	n2	statistic	df	p	p.adj	p.adj.signif
S100A13	22/23	74	-0.25302	0.443686		S100A13	22/23	24	74	22	10.6621	33.0581	3.11e-12	2.18e-11	****
S100A13	24	22	-1.45005	0.467729		S100A13	22/23	33	74	355	-11.9926	115.556	5.09e-22	4.58e-21	****
S100A13	33	355	0.443337	0.502519		S100A13	22/23	34	74	246	1.75213	109.513	0.082	0.159	ns
S100A13	34	246	-0.35344	0.392027		S100A13	22/23	44	74	18	4.9223	20.4683	7.72e-05	0.000309	***
S100A13	44	18	-1.10079	0.697178		S100A13	24	33	22	355	-18.3423	24.1046	1.15e-15	9.2e-15	****
SPC25	22/23	74	-0.48091	0.299402		S100A13	24	34	22	246	-10.6669	23.7135	1.58e-10	9.48e-10	****
SPC25	24	22	0.461795	0.395422		S100A13	24	44	22	18	-1.81701	28.6779	0.08	0.159	ns
SPC25	33	355	-0.45407	0.274517		S100A13	33	34	355	246	21.7982	590.616	9.66e-78	9.66e-77	****
SPC25	34	246	0.658496	0.428012		S100A13	33	44	355	18	9.27532	17.9069	2.94e-08	1.47e-07	****
SPC25	44	18	1.36855	0.445898		S100A13	34	44	246	18	4.49623	17.795	0.000287	0.000861	***
TBCA	22/23	74	0.005228	0.282486		SPC25	22/23	24	74	22	-10.336	28.5302	3.73e-11	2.24e-10	****
TBCA	24	22	-0.76316	0.280246		SPC25	22/23	33	74	355	-0.71135	100.192	0.479	0.479	ns
TBCA	33	355	0.284854	0.36744		SPC25	22/23	34	74	246	-25.7625	171.078	8.92e-61	8.03e-60	****
TBCA	34	246	-0.28219	0.325596		SPC25	22/23	44	74	18	-16.7051	20.8747	1.48e-13	1.18e-12	****
TBCA	44	18	-0.8501	0.24001		SPC25	24	33	22	355	10.7051	22.272	3e-10	1.5e-09	****
APOB	22/23	74	-0.20818	0.340393		SPC25	24	34	22	246	-2.21982	25.6072	0.035	0.071	ns
APOB	24	22	-0.16636	0.342176		SPC25	24	44	22	18	-6.72999	34.3893	9.32e-08	3.73e-07	****
APOB	33	353	-0.02625	0.358592		SPC25	33	34	355	246	-35.9647	383.044	########	########	****
APOB	34	246	0.102235	0.346115		SPC25	33	44	355	18	-17.1776	17.6594	1.83e-12	1.28e-11	****
APOB	44	18	0.176741	0.340627		SPC25	34	44	246	18	-6.53919	19.3634	2.65e-06	7.95e-06	****
SNAP23	22/23	74	-0.1771	0.271872		TBCA	22/23	24	74	22	11.2703	34.6925	3.82e-13	2.29e-12	****
SNAP23	24	22	-0.11391	0.256531		TBCA	22/23	33	74	355	-7.32146	130.231	2.26e-11	9.04e-11	****
SNAP23	33	355	-0.01413	0.262045		TBCA	22/23	34	74	246	7.3982	136.509	1.27e-11	6.35e-11	****
SNAP23	34	245	0.076744	0.282143		TBCA	22/23	44	74	18	13.0762	29.604	7.85e-14	5.5e-13	****
SNAP23	44	18	0.101426	0.255892		TBCA	24	33	22	355	-16.6746	25.6955	2.69e-15	2.42e-14	****
PCLAF	22/23	74	0.490482	0.432951		TBCA	24	34	22	246	-7.60398	26.3432	4.15e-08	8.3e-08	****
PCLAF	24	22	0.294386	0.24063		TBCA	24	44	22	18	1.05664	37.9016	0.297	0.297	ns
PCLAF	33	354	-0.08653	0.432097		TBCA	33	34	355	246	19.9084	564.154	3.38e-67	3.38e-66	****
PCLAF	34	246	-0.06155	0.366721		TBCA	33	44	355	18	18.9671	21.2662	8.29e-15	6.63e-14	****
PCLAF	44	18	0.166679	0.318392		TBCA	34	44	246	18	9.42441	21.8592	3.73e-09	1.12e-08	****
						APOB	22/23	24	74	22	-0.5039	34.3198	0.618	0.764	ns
						APOB	22/23	33	74	353	-4.14118	109.686	6.81e-05	0.000545	***
						APOB	22/23	34	74	246	-6.85135	121.954	3.19e-10	3.19e-09	****
						APOB	22/23	44	74	18	-4.30041	25.906	0.000214	0.001	**
						APOB	24	33	22	353	-1.85806	23.9664	0.076	0.226	ns
						APOB	24	34	22	246	-3.52411	25.0009	0.002	0.01	**
						APOB	24	44	22	18	-3.16281	36.5118	0.003	0.016	*
						APOB	33	34	353	246	-4.40376	538.789	1.28e-05	0.000115	***
						APOB	33	44	353	18	-2.45977	18.9728	0.024	0.095	ns
						APOB	34	44	246	18	-0.89481	19.6578	0.382	0.764	ns
						SNAP23	22/23	24	74	22	-1.00035	36.2047	0.324	0.648	ns
						SNAP23	22/23	33	74	355	-4.71958	103.213	7.45e-06	6.7e-05	****
						SNAP23	22/23	34	74	245	-6.97678	124.283	1.59e-10	1.59e-09	****
						SNAP23	22/23	44	74	18	-4.09032	27.1406	0.000346	0.002	**
						SNAP23	24	33	22	355	-1.768	23.7978	0.09	0.31	ns
						SNAP23	24	34	22	245	-3.31067	25.7837	0.003	0.016	*
						SNAP23	24	44	22	18	-2.64473	36.4829	0.012	0.06	ns
						SNAP23	33	34	355	245	-3.99152	499.078	7.55e-05	0.000604	***
						SNAP23	33	44	355	18	-1.86694	18.8534	0.078	0.31	ns
						SNAP23	34	44	245	18	-0.39209	20.1612	0.699	0.699	ns
						PCLAF	22/23	24	74	22	2.72856	63.858	0.008	0.033	*
						PCLAF	22/23	33	74	354	10.4301	105.617	6.22e-18	6.22e-17	****
						PCLAF	22/23	34	74	246	9.94727	106.433	7.07e-17	6.36e-16	****
						PCLAF	22/23	44	74	18	3.58348	34.1237	0.001	0.006	**
						PCLAF	24	33	22	354	6.77687	30.1877	1.58e-07	1.26e-06	****
						PCLAF	24	34	22	246	6.31317	30.517	5.41e-07	3.79e-06	****
						PCLAF	24	44	22	18	1.40483	31.1031	0.17	0.34	ns
						PCLAF	33	34	354	246	-0.76233	574.588	0.446	0.446	ns
						PCLAF	33	44	354	18	-3.22637	20.3246	0.004	0.021	*
						PCLAF	34	44	246	18	-2.90349	20.4472	0.009	0.033	*
